# Rare variants in *IFFO1, DTNB* and *NLRC3* associate with Alzheimer’s disease CSF profile of neuronal injury and inflammation

**DOI:** 10.1101/2021.07.10.21260177

**Authors:** Alexander Neumann, Fahri Küçükali, Isabelle Bos, Stephanie J.B. Vos, Sebastiaan Engelborghs, Tim De Pooter, Geert Joris, Peter De Rijk, Ellen De Roeck, Magda Tsolaki, Frans Verhey, Pablo Martinez-Lage, Mikel Tainta, Giovanni Frisoni, Oliver Blin, Jill Richardson, Régis Bordet, Philip Scheltens, Julius Popp, Gwendoline Peyratout, Peter Johannsen, Lutz Frölich, Rik Vandenberghe, Yvonne Freund-Levi, Johannes Streffer, Simon Lovestone, Cristina Legido-Quigley, Mara ten Kate, Frederik Barkhof, Mojca Strazisar, Henrik Zetterberg, Lars Bertram, Pieter Jelle Visser, Christine van Broeckhoven, Kristel Sleegers, EMIF-AD study group, Alzheimer’s Disease Neuroimaging Initiative

## Abstract

Alzheimer’s disease (AD) biomarkers represent several neurodegenerative processes, such as synaptic dysfunction, neuronal inflammation and injury, as well as amyloid pathology. We performed an exome-wide rare variant analysis of six AD biomarkers (β-amyloid, total/phosphorylated tau, Nfl, YKL-40, and Neurogranin) to discover genes associated with these markers. Genetic and biomarker information was available for 480 participants from two studies: EMIF-AD and ADNI. We applied a principal component (PC) analysis to derive biomarkers combinations, which represent statistically independent biological processes. We then tested whether rare variants in 9,576 protein-coding genes associate with these PCs using a Meta-SKAT test. We also tested whether the PCs are intermediary to gene effects on AD symptoms with a SMUT test. One PC loaded on Nfl and YKL-40, indicators of neuronal injury and inflammation. Three genes were associated with this PC: *IFFO1, DTNB* and *NLRC3*. Mediation tests suggest, that these genes also affect dementia symptoms via inflammation/injury. We also observed an association between a PC loading on Neurogranin, a marker for synaptic functioning, with *GABBR2* and *CASZ1*, but no mediation effects. The results suggest that rare variants in *IFFO1, DTNB* and *NLRC3* heighten susceptibility to neuronal injury and inflammation, potentially by altering cytoskeleton structure and immune activity disinhibition, resulting in an elevated dementia risk. *GABBR2* and *CASZ1* were associated with synaptic functioning, but mediation analyses suggest that the effect of these two genes on synaptic functioning is not consequential for AD development.
