## Supplementary Table 2 for "Rare variants in *IFFO1, DTNB* and *NLRC3* associate with Alzheimer’s disease CSF profile of neuronal injury and inflammation"

### Sheet: single_variants_annotation
Gene	Variant	Outcome	Chromosome	Position GRCh37	Minor/Effect Allele	Major/Other Allele	Sample Size	Minor Allele Count	Beta	SE	p	Location	Functional Consequence ANNOVAR	Functional Consequence SnpEff	Amino Acid Change	CADD scaled C-score	REVEL score	Impact Snp Eff
CASZ1	chr1_10699143_GTCGTCGTCGTCCTCGTCGTCGTCCTCGTCGTCGTCGTCC_G	Non-AD Synaptic functioning	1	10699143	G	GTCGTCGTCGTCCTCGTCGTCGTCCTCGTCGTCGTCGTCC	111	1	1.66769	0.835456	0.0478143	exonic	nonframeshift_deletion	disruptive_inframe_deletion	p.Glu1699_Asp1711del	18.25	NA	MODERATE
CASZ1	rs770782033	Non-AD Synaptic functioning	1	10699143	G	GTCGTCGTCGTCC	112	2	-1.22602	0.64895	0.0614835	exonic	nonframeshift_deletion	disruptive_inframe_deletion	p.Glu1708_Asp1711del	18.3	NA	MODERATE
CASZ1	rs746886067	Non-AD Synaptic functioning	1	10699188	GTCGTCCTCGTCC	G	473	2	-1.66168	0.697422	0.0175869	exonic	nonframeshift_insertion	disruptive_inframe_insertion	p.Glu1693_Asp1696dup	16.24	NA	MODERATE
CASZ1	rs777859929	Non-AD Synaptic functioning	1	10699188	G	GTCGTCC	473	2	-0.285288	0.704098	0.685525	exonic	nonframeshift_deletion	disruptive_inframe_deletion	p.Glu1695_Asp1696del	16.58	NA	MODERATE
CASZ1	rs995318030	Non-AD Synaptic functioning	1	10699619	C	T	352	1	-0.747095	0.945734	0.429983	exonic	nonsynonymous_SNV	missense_variant	p.Ser1554Gly	23.9	0.148	MODERATE
CASZ1	rs775413063	Non-AD Synaptic functioning	1	10703327	A	G	127	1	-0.868706	0.926429	0.349231	exonic	nonsynonymous_SNV	missense_variant	p.Arg1304Trp	32	0.66	MODERATE
CASZ1	chr1_10706363_T_C	Non-AD Synaptic functioning	1	10706363	C	T	353	1	-0.29597	0.995321	0.766324	exonic	nonsynonymous_SNV	missense_variant	p.Asp1173Gly	25.1	0.372	MODERATE
CASZ1	rs201167368	Non-AD Synaptic functioning	1	10708045	T	C	353	1	0.704793	0.97311	0.469293	exonic	nonsynonymous_SNV	missense_variant	p.Ala1104Thr	1.39	0.09	MODERATE
CASZ1	rs138085050	Non-AD Synaptic functioning	1	10708107	A	G	479	4	0.0979977	0.502076	0.845332	exonic	nonsynonymous_SNV	missense_variant	p.Ala1083Val	22.4	0.045	MODERATE
CASZ1	rs768154330	Non-AD Synaptic functioning	1	10709481	C	T	349	1	0.447722	0.984592	0.649521	exonic	nonsynonymous_SNV	missense_variant	p.Asn965Ser	18.85	0.089	MODERATE
CASZ1	chr1_10711056_G_T	Non-AD Synaptic functioning	1	10711056	T	G	340	1	-0.313628	0.978652	0.748764	exonic	nonsynonymous_SNV	missense_variant	p.Pro920Thr	13.27	0.256	MODERATE
CASZ1	rs376938036	Non-AD Synaptic functioning	1	10713530	C	T	126	1	-0.451721	0.888165	0.611386	exonic	nonsynonymous_SNV	missense_variant	p.Ile862Val	22.4	0.047	MODERATE
CASZ1	rs61736955	Non-AD Synaptic functioning	1	10713997	A	G	478	2	-0.528197	0.708173	0.456121	exonic	nonsynonymous_SNV	missense_variant	p.Pro706Leu	24.2	0.153	MODERATE
CASZ1	rs199556835	Non-AD Synaptic functioning	1	10714504	T	C	353	1	-0.727655	0.950522	0.444349	exonic	nonsynonymous_SNV	missense_variant	p.Gly604Arg	30	0.358	MODERATE
CASZ1	rs148685497	Non-AD Synaptic functioning	1	10718605	T	C	353	1	-1.54803	0.940047	0.100389	exonic	nonsynonymous_SNV	missense_variant	p.Val457Ile	22.4	0.095	MODERATE
CASZ1	rs139953654	Non-AD Synaptic functioning	1	10720135	T	C	353	1	0.152742	0.99724	0.878334	exonic	nonsynonymous_SNV	missense_variant	p.Gly322Ser	23	0.184	MODERATE
CASZ1	rs61736951	Non-AD Synaptic functioning	1	10720254	A	G	127	2	-0.250261	0.663236	0.706171	exonic	nonsynonymous_SNV	missense_variant	p.Thr282Met	22.3	0.058	MODERATE
CASZ1	rs749321125	Non-AD Synaptic functioning	1	10720269	T	C	351	1	0.675243	0.983015	0.492488	exonic	nonsynonymous_SNV	missense_variant	p.Arg277Gln	20.7	0.047	MODERATE
CASZ1	rs138985539	Non-AD Synaptic functioning	1	10720305	G	A	473	1	1.7055	0.389089	1.48992e-05	exonic	nonsynonymous_SNV	missense_variant	p.Val265Ala	0.553	0.029	MODERATE
CASZ1	chr1_10720332_G_A	Non-AD Synaptic functioning	1	10720332	A	G	352	1	0.98341	0.980377	0.316381	exonic	nonsynonymous_SNV	missense_variant	p.Ala256Val	16.57	0.112	MODERATE
CASZ1	rs200091925	Non-AD Synaptic functioning	1	10725240	C	G	125	1	0.299537	0.972062	0.758117	exonic	nonsynonymous_SNV	missense_variant	p.His135Gln	13.94	0.033	MODERATE
CASZ1	rs372540625	Non-AD Synaptic functioning	1	10725314	A	G	352	1	-0.975154	0.954478	0.30755	exonic	nonsynonymous_SNV	missense_variant	p.Arg111Cys	23.8	0.195	MODERATE
CASZ1	rs375813828	Non-AD Synaptic functioning	1	10725332	T	C	353	1	0.620995	0.979087	0.526226	exonic	nonsynonymous_SNV	missense_variant	p.Val105Met	8.958	0.031	MODERATE
CASZ1	rs201097433	Non-AD Synaptic functioning	1	10725460	T	C	480	1	0.00814333	1.00104	0.993513	exonic	nonsynonymous_SNV	missense_variant	p.Arg62Gln	15.9	0.025	MODERATE
CASZ1	rs149479567	Non-AD Synaptic functioning	1	10725469	A	G	353	5	0.255755	0.463871	0.581744	exonic	nonsynonymous_SNV	missense_variant	p.Ser59Leu	7.975	0.065	MODERATE
DTNB	rs199516072	Injury/Inflammation	2	25678308	T	C	480	1	3.55556	0.987745	0.000352037	exonic	nonsynonymous_SNV	missense_variant	p.Ala379Thr	23	0.134	MODERATE
DTNB	rs747608773	Injury/Inflammation	2	25702795	C	G	127	2	-0.252374	0.674172	0.708417	exonic	nonsynonymous_SNV	intron_variant		2.926	NA	MODIFIER
DTNB	rs79208578	Injury/Inflammation	2	25754343	T	C	353	3	-0.0820554	0.576042	0.886789	exonic	nonsynonymous_SNV	missense_variant&splice_region_variant	p.Val334Ile	23	0.07	MODERATE
DTNB	rs199811406	Injury/Inflammation	2	25754393	C	T	127	1	-0.426215	0.950754	0.654251	exonic	nonsynonymous_SNV	missense_variant	p.His317Arg	21.2	0.199	MODERATE
DTNB	rs200652614	Injury/Inflammation	2	25754408	A	G	480	2	2.50615	0.699251	0.000373185	exonic	nonsynonymous_SNV	missense_variant	p.Thr312Met	23.4	0.061	MODERATE
DTNB	rs529505111	Injury/Inflammation	2	25799742	C	T	353	1	-0.324593	0.988367	0.742745	exonic	nonsynonymous_SNV	missense_variant	p.Ser281Gly	25.3	0.583	MODERATE
GABBR2	rs79773606	Non-AD Synaptic functioning	9	101056152	T	C	353	1	3.98864	1.12642	0.000478107	exonic	nonsynonymous_SNV	missense_variant	p.Asp859Asn	23.7	0.395	MODERATE
GABBR2	rs773914853	Non-AD Synaptic functioning	9	101068558	C	T	353	1	2.31553	0.992551	0.0203826	exonic	nonsynonymous_SNV	missense_variant	p.Ile692Val	23.5	0.759	MODERATE
GABBR2	rs146990467	Non-AD Synaptic functioning	9	101156531	T	C	127	1	-2.17451	0.790832	0.00629763	exonic	nonsynonymous_SNV	missense_variant	p.Arg435Lys	18.29	0.044	MODERATE
GABBR2	chr9_101470918_AGGCAGCAGCAGC_A	Non-AD Synaptic functioning	9	101470918	A	AGGCAGCAGCAGC	122	1	-1.15639	0.889535	0.19571	exonic	nonframeshift_deletion	disruptive_inframe_deletion	p.Leu31_Pro34del	14.55	NA	MODERATE
IFFO1	rs578039031	Injury/Inflammation	12	6649684	T	C	353	1	-1.11816	0.977597	0.253307	exonic	nonsynonymous_SNV	missense_variant	p.Asp561Asn	22.6	0.21	MODERATE
IFFO1	rs138380449	Injury/Inflammation	12	6649710	A	G	480	5	1.72643	0.442572	0.00010963	exonic	nonsynonymous_SNV	missense_variant	p.Pro552Leu	28	0.39	MODERATE
IFFO1	rs139792267	Injury/Inflammation	12	6649716	A	G	480	5	1.30018	0.44561	0.00369245	exonic	nonsynonymous_SNV	missense_variant	p.Pro550Leu	22.5	0.138	MODERATE
IFFO1	chr12_6664487_C_G	Injury/Inflammation	12	6664487	G	C	126	1	-0.166688	0.95461	0.861469	exonic	nonsynonymous_SNV	missense_variant	p.Glu237Gln	25	0.372	MODERATE
IFFO1	rs541587507	Injury/Inflammation	12	6665057	G	C	352	1	0.130407	0.999273	0.896225	exonic	nonsynonymous_SNV	missense_variant	p.Gly47Arg	17.59	0.462	MODERATE
NLRC3	rs1235230100	Injury/Inflammation	16	3592225	A	C	352	1	-0.637578	0.988039	0.519068	exonic	nonsynonymous_SNV	missense_variant	p.Ala1025Ser	23.9	0.241	MODERATE
NLRC3	rs368798365	Injury/Inflammation	16	3592758	G	A	127	1	0.716122	0.942216	0.448354	exonic	nonsynonymous_SNV	missense_variant	p.Ile986Thr	24.5	0.383	MODERATE
NLRC3	rs755334059	Injury/Inflammation	16	3593423	C	A	353	1	-0.816803	0.962638	0.396607	splicing	.	splice_donor_variant&intron_variant		32	NA	HIGH
NLRC3	rs371668578	Injury/Inflammation	16	3594282	T	C	353	1	0.974747	0.978528	0.31973	exonic	nonsynonymous_SNV	missense_variant	p.Arg940His	13.86	0.017	MODERATE
NLRC3	rs1282597518	Injury/Inflammation	16	3594301	T	C	353	1	-0.584644	0.991248	0.555627	exonic	nonsynonymous_SNV	missense_variant	p.Gly934Arg	25	0.586	MODERATE
NLRC3	chr16_3598153_C_T	Injury/Inflammation	16	3598153	T	C	127	1	1.94654	0.904419	0.0332895	exonic	nonsynonymous_SNV	missense_variant	p.Arg918Lys	15.19	0.016	MODERATE
NLRC3	rs776521689	Injury/Inflammation	16	3598172	A	G	127	1	-0.587477	0.978409	0.548782	exonic	stopgain	stop_gained	p.Gln912*	43	NA	HIGH
NLRC3	rs200989243	Injury/Inflammation	16	3598190	T	C	127	2	-0.907271	0.667941	0.17677	exonic	nonsynonymous_SNV	missense_variant	p.Ala906Thr	25	0.261	MODERATE
NLRC3	rs368131583	Injury/Inflammation	16	3598719	A	G	353	1	-0.182562	0.992873	0.854192	exonic	nonsynonymous_SNV	missense_variant	p.Arg880Trp	31	0.224	MODERATE
NLRC3	rs762707544	Injury/Inflammation	16	3599227	TG	T	473	1	0.681553	1.00056	0.496093	splicing	.	splice_region_variant&intron_variant		11.83	NA	LOW
NLRC3	chr16_3602280_G_C	Injury/Inflammation	16	3602280	C	G	353	1	-1.1637	0.959244	0.225752	exonic	nonsynonymous_SNV	missense_variant&splice_region_variant	p.His756Gln	14.68	0.029	MODERATE
NLRC3	rs201245547	Injury/Inflammation	16	3606938	A	C	127	1	1.2424	0.982223	0.206988	exonic	nonsynonymous_SNV	missense_variant	p.Lys719Asn	24.6	0.151	MODERATE
NLRC3	rs116349864	Injury/Inflammation	16	3606947	T	G	127	1	0.3136	0.984106	0.750235	exonic	nonsynonymous_SNV	missense_variant	p.Asp716Glu	0.28	0.046	MODERATE
NLRC3	rs138457262	Injury/Inflammation	16	3613136	T	C	478	4	-0.465606	0.50962	0.361393	exonic	nonsynonymous_SNV	missense_variant	p.Arg601His	20.9	0.285	MODERATE
NLRC3	rs8057436	Injury/Inflammation	16	3613239	T	C	127	2	0.0788807	0.715552	0.912401	exonic	nonsynonymous_SNV	missense_variant	p.Val567Met	0.013	0.182	MODERATE
NLRC3	rs774339543	Injury/Inflammation	16	3613656	T	C	353	1	-1.09971	0.971408	0.258217	exonic	nonsynonymous_SNV	missense_variant	p.Ala428Thr	0.209	0.109	MODERATE
NLRC3	rs200982705	Injury/Inflammation	16	3613784	T	C	126	1	-0.0362537	0.991004	0.970833	exonic	nonsynonymous_SNV	missense_variant	p.Arg385His	17.33	0.191	MODERATE
NLRC3	rs1004969751	Injury/Inflammation	16	3613844	T	G	353	1	-0.774019	0.965282	0.423067	exonic	stopgain	stop_gained	p.Ser365*	41	NA	HIGH
NLRC3	chr16_3614099_A_C	Injury/Inflammation	16	3614099	C	A	353	1	-0.610847	0.978362	0.532703	exonic	nonsynonymous_SNV	missense_variant	p.Val280Gly	25.6	0.771	MODERATE
NLRC3	rs199475935	Injury/Inflammation	16	3614325	C	T	127	1	0.401487	1.02685	0.696146	exonic	nonsynonymous_SNV	missense_variant	p.Ser205Gly	3.825	0.104	MODERATE
NLRC3	chr16_3614501_AC_A	Injury/Inflammation	16	3614501	A	AC	317	1	1.16913	0.918537	0.203775	exonic	frameshift_deletion	frameshift_variant	p.Val146fs	26	NA	HIGH
NLRC3	rs781513926	Injury/Inflammation	16	3614562	A	G	310	1	-0.388755	0.974386	0.690099	exonic	nonsynonymous_SNV	missense_variant	p.Arg126Trp	23.4	0.376	MODERATE
NLRC3	rs192900811	Injury/Inflammation	16	3614613	G	C	475	3	2.87449	0.576137	8.69102e-07	exonic	nonsynonymous_SNV	missense_variant	p.Val109Leu	22.4	0.087	MODERATE
NLRC3	rs61732418	Injury/Inflammation	16	3614694	T	C	480	6	0.826637	0.40908	0.0438681	exonic	nonsynonymous_SNV	missense_variant	p.Gly82Arg	0.01	0.207	MODERATE
NLRC3	rs1343329666	Injury/Inflammation	16	3614705	A	G	352	1	-0.0342222	1.00233	0.972778	exonic	nonsynonymous_SNV	missense_variant	p.Pro78Leu	0.21	0.097	MODERATE
NLRC3	rs185457667	Injury/Inflammation	16	3614732	A	G	480	1	-0.816468	1.00035	0.414803	exonic	nonsynonymous_SNV	missense_variant	p.Ala69Val	10.54	0.043	MODERATE
NLRC3	rs200354871	Injury/Inflammation	16	3614739	A	G	479	2	0.806551	0.707624	0.254942	exonic	nonsynonymous_SNV	missense_variant	p.Arg67Cys	18.14	0.091	MODERATE
NLRC3	rs201578185	Injury/Inflammation	16	3614880	A	G	352	1	0.53259	0.974153	0.584837	exonic	nonsynonymous_SNV	missense_variant	p.Pro53Leu	0.212	0.086	MODERATE
